# Multidimensional Epigenetic Clocks Reveal Physiological System-Specific Aging in Schizophrenia

**DOI:** 10.1101/2024.10.28.24316295

**Authors:** Zachary M. Harvanek, Raghav Sehgal, Daniel Borrus, Jessica Kasamoto, Ahana Priyanka, Ryan Smith, Michael J. Corley, Christiaan H. Vinkers, Marco P. Boks, Varun B. Dwaraka, Jessica Lasky-Su DSc, Albert T. Higgins-Chen

## Abstract

Schizophrenia is associated with increased age-related morbidity, mortality, and frailty, which are not entirely explained by behavioral factors. Prior studies using epigenetic clocks have suggested that schizophrenia is associated with accelerated aging, however these studies have primarily used unidimensional clocks that summarize aging as a single “biological age” score. This meta-analysis uses multidimensional epigenetic clocks that split aging into multiple scores to analyze biological aging in schizophrenia. In a meta-analysis of 7 studies with a total sample size of 1,891 patients with schizophrenia and 1,881 controls. we analyzed multidimensional epigenetic clocks, including causality-enriched CausAge clocks, physiological system-specific SystemsAge clocks, RetroelementAge, DNAmEMRAge, and multi omics-informed OMICmAge. Overall SystemsAge, DNAmEMRAge, RetroelementAge, and OMICmAge scores demonstrated increased epigenetic aging in patients with schizophrenia after strict multiple-comparison testing. Ten of the eleven SystemsAge sub-clocks corresponding to different physiological systems demonstrated increased aging, with strongest effects for Heart and Lung systems. OMICmAge DNAm proxies indicated changes in clinical biomarkers as well as novel proteins and metabolites not previously linked to schizophrenia. Most clocks demonstrated age acceleration at the first psychotic episode. Notably, clozapine use was associated with increased Heart and Inflammation aging, which may partially be driven by smoking. Most results survived Bonferroni multiple testing correction. These are the first analyses of novel multidimensional clocks in patients with schizophrenia and provide a nuanced view of aging that identifies multiple organ systems at high risk for disease in schizophrenia-related disorders.

**Key Points:** *Question:* Do novel, multidimensional epigenetic clocks demonstrate accelerated aging in schizophrenia?

*Findings:* In this meta-analysis, patients with schizophrenia-spectrum disorders demonstrated evidence of broadly accelerated aging in multiple types of epigenetic clocks. This age acceleration is particularly evident in the Heart and Lung systems and is already evident by the time of the first psychotic episode.

*Meaning:* Novel epigenetic clocks may help identify patients with schizophrenia-spectrum disorders at risk for multiple other health comorbidities.
