## Supplementary Table 1 for "Multidimensional Epigenetic Clocks Reveal Physiological System-Specific Aging in Schizophrenia"

### Sheet: Sheet1
Category	Clock Name	1st Author, Year	PMID	Trained Phenotype	# of CpGs	Cohort Trained	Tissues Derived	Age Range Trained	Array Type Trained	Misc Information about Clock
Causality-Enriched Clocks	AdaptAge	Ying, 2024	38243142	Chronological Age	1000	London Life Sciences Prospective Population (LOLIPOP)	Blood		450K
	CausAge	Ying, 2024	38243142	Chronological Age	586	London Life Sciences Prospective Population (LOLIPOP)	Blood		450K
	DamAge	Ying, 2024	38243142	Chronological Age	1090	London Life Sciences Prospective Population (LOLIPOP)	Blood		450K
Systems-Based Clocks	SystemsAge	Sehgal, 2023	37503069	Mortality	125175	HRS and FHS	Blood	24 - 100	450K	Trained to predict mortality from all individual system scores
	Blood	Sehgal, 2023	37503069	Mortality	125175	HRS and FHS	Blood	24 - 100	450K	First trained DNA methylation proxies of clinical biomarker PCs specific to each physiological system separately in HRS, then trained a mortality predictor from those DNAm proxies in FHS
	Brain	Sehgal, 2023	37503069	Mortality	125175	HRS and FHS	Blood	24 - 100	450K	First trained DNA methylation proxies of clinical biomarker PCs specific to each physiological system separately in HRS, then trained a mortality predictor from those DNAm proxies in FHS
	Inflammation	Sehgal, 2023	37503069	Mortality	125175	HRS and FHS	Blood	24 - 100	450K	First trained DNA methylation proxies of clinical biomarker PCs specific to each physiological system separately in HRS, then trained a mortality predictor from those DNAm proxies in FHS
	Heart	Sehgal, 2023	37503069	Mortality	125175	HRS and FHS	Blood	24 - 100	450K	First trained DNA methylation proxies of clinical biomarker PCs specific to each physiological system separately in HRS, then trained a mortality predictor from those DNAm proxies in FHS
	Hormone	Sehgal, 2023	37503069	Mortality	125175	HRS and FHS	Blood	24 - 100	450K	First trained DNA methylation proxies of clinical biomarker PCs specific to each physiological system separately in HRS, then trained a mortality predictor from those DNAm proxies in FHS
	Immune	Sehgal, 2023	37503069	Mortality	125175	HRS and FHS	Blood	24 - 100	450K	First trained DNA methylation proxies of clinical biomarker PCs specific to each physiological system separately in HRS, then trained a mortality predictor from those DNAm proxies in FHS
	Kidney	Sehgal, 2023	37503069	Mortality	125175	HRS and FHS	Blood	24 - 100	450K	First trained DNA methylation proxies of clinical biomarker PCs specific to each physiological system separately in HRS, then trained a mortality predictor from those DNAm proxies in FHS
	Liver	Sehgal, 2023	37503069	Mortality	125175	HRS and FHS	Blood	24 - 100	450K	First trained DNA methylation proxies of clinical biomarker PCs specific to each physiological system separately in HRS, then trained a mortality predictor from those DNAm proxies in FHS
	Metabolic	Sehgal, 2023	37503069	Mortality	125175	HRS and FHS	Blood	24 - 100	450K	First trained DNA methylation proxies of clinical biomarker PCs specific to each physiological system separately in HRS, then trained a mortality predictor from those DNAm proxies in FHS
	Lung	Sehgal, 2023	37503069	Mortality	125175	HRS and FHS	Blood	24 - 100	450K	First trained DNA methylation proxies of clinical biomarker PCs specific to each physiological system separately in HRS, then trained a mortality predictor from those DNAm proxies in FHS
	MusculoSkeletal	Sehgal, 2023	37503069	Mortality	125175	HRS and FHS	Blood	24 - 100	450K	First trained DNA methylation proxies of clinical biomarker PCs specific to each physiological system separately in HRS, then trained a mortality predictor from those DNAm proxies in FHS
Proprietary Clocks	DNAmEMRAge	Chen, 2023	37904959	Mortality via proxy	1097	MGB - Aging Biobank Cohort	Blood	18.3-96.3	EPICv1
	IntrinClock	Tomusiak, 2024	39095531	Chronological Age	381	Multiple cohorts	15 Tissues, majority blood	0-100 (approx)	450K and EPICv1	Selected 55,896 CpGs shared between 450K, EPICv1, and EPICv2 that were age correlated and were not different between naive CD8T+ cells and mature CD8T+ cells. Showed resulting IntrinClock does not differ between 10 immune cell types tested
	OMICmAge	Chen, 2023	37904959	Mortality via proxy	990	MGB - Aging Biobank Cohort	Blood	18.3-96.3	EPICv1
	Retroelement-Age V1	Ndhlovu, 2024	38106164	Chronological Age	1317	TruDiagnostic BioBank	Blood	12-100	EPICv1	Selected CpGs located within retroelements (5,436 CpGs in HERVs and 5,543 CpGs in LINEs), then trained chronological age predictors
	Retroelement-Age V2	Ndhlovu, 2024	38106164	Chronological Age	1378	TruDiagnostic BioBank	Blood	12-100	EPICv2	Selected CpGs located within retroelements (5,436 CpGs in HERVs and 5,543 CpGs in LINEs), then trained chronological age predictors
Laboratory and Metabolite-based components of OMICmAge	BUN_MRS_predicted	Chen, 2023	37904959	Clinical Biomarker	1988	MGB - Aging Biobank Cohort	Blood	18.3-96.3	EPICv1
	Creatinine_MRS_predicted	Chen, 2023	37904959	Clinical Biomarker	2170	MGB - Aging Biobank Cohort	Blood	18.3-96.3	EPICv1
	Glucose_MRS_predicted	Chen, 2023	37904959	Clinical Biomarker	1312	MGB - Aging Biobank Cohort	Blood	18.3-96.3	EPICv1
	HbA1c_MRS_predicted	Chen, 2023	37904959	Clinical Biomarker	360	MGB - Aging Biobank Cohort	Blood	18.3-96.3	EPICv1
	Hematocrit_MRS_predicted	Chen, 2023	37904959	Clinical Biomarker	794	MGB - Aging Biobank Cohort	Blood	18.3-96.3	EPICv1
	Hemoglobin_MRS_predicted	Chen, 2023	37904959	Clinical Biomarker	838	MGB - Aging Biobank Cohort	Blood	18.3-96.3	EPICv1
	Liver_ALB_MRS_predicted	Chen, 2023	37904959	Clinical Biomarker	1027	MGB - Aging Biobank Cohort	Blood	18.3-96.3	EPICv1
	Liver_ALP_MRS_predicted	Chen, 2023	37904959	Clinical Biomarker	96	MGB - Aging Biobank Cohort	Blood	18.3-96.3	EPICv1
	Red_Cell_Dist_Width_MRS_predicted	Chen, 2023	37904959	Clinical Biomarker	1120	MGB - Aging Biobank Cohort	Blood	18.3-96.3	EPICv1
	Triglyceride_MRS_predicted	Chen, 2023	37904959	Clinical Biomarker	85	MGB - Aging Biobank Cohort	Blood	18.3-96.3	EPICv1
	100000406_MRS_predicted	Chen, 2023	37904959	Metabolite	21	MGB - Aging Biobank Cohort	Blood	18.3-96.3	EPICv1
	100001073_MRS_predicted	Chen, 2023	37904959	Metabolite	737	MGB - Aging Biobank Cohort	Blood	18.3-96.3	EPICv1
	100001417_MRS_predicted	Chen, 2023	37904959	Metabolite	669	MGB - Aging Biobank Cohort	Blood	18.3-96.3	EPICv1
	100002171_MRS_predicted	Chen, 2023	37904959	Metabolite	20	MGB - Aging Biobank Cohort	Blood	18.3-96.3	EPICv1
	100006129_MRS_predicted	Chen, 2023	37904959	Metabolite	390	MGB - Aging Biobank Cohort	Blood	18.3-96.3	EPICv1
	100006262_MRS_predicted	Chen, 2023	37904959	Metabolite	99	MGB - Aging Biobank Cohort	Blood	18.3-96.3	EPICv1
	100009146_MRS_predicted	Chen, 2023	37904959	Metabolite	706	MGB - Aging Biobank Cohort	Blood	18.3-96.3	EPICv1
	100010850_MRS_predicted	Chen, 2023	37904959	Metabolite	1366	MGB - Aging Biobank Cohort	Blood	18.3-96.3	EPICv1
	100015966_MRS_predicted	Chen, 2023	37904959	Metabolite	1026	MGB - Aging Biobank Cohort	Blood	18.3-96.3	EPICv1
	100020487_MRS_predicted	Chen, 2023	37904959	Metabolite	877	MGB - Aging Biobank Cohort	Blood	18.3-96.3	EPICv1
	1053_MRS_predicted	Chen, 2023	37904959	Metabolite	594	MGB - Aging Biobank Cohort	Blood	18.3-96.3	EPICv1
	1263_MRS_predicted	Chen, 2023	37904959	Protein	433	MGB - Aging Biobank Cohort	Blood	18.3-96.3	EPICv1
	13804_MRS_predicted	Chen, 2023	37904959	Protein	647	MGB - Aging Biobank Cohort	Blood	18.3-96.3	EPICv1
	17429_MRS_predicted	Chen, 2023	37904959	Protein	538	MGB - Aging Biobank Cohort	Blood	18.3-96.3	EPICv1
	1883_MRS_predicted	Chen, 2023	37904959	Protein	835	MGB - Aging Biobank Cohort	Blood	18.3-96.3	EPICv1
	19017_MRS_predicted	Chen, 2023	37904959	Protein	260	MGB - Aging Biobank Cohort	Blood	18.3-96.3	EPICv1
	20713_MRS_predicted	Chen, 2023	37904959	Protein	999	MGB - Aging Biobank Cohort	Blood	18.3-96.3	EPICv1
	26785_MRS_predicted	Chen, 2023	37904959	Protein	493	MGB - Aging Biobank Cohort	Blood	18.3-96.3	EPICv1
	279_MRS_predicted	Chen, 2023	37904959	Metabolite	291	MGB - Aging Biobank Cohort	Blood	18.3-96.3	EPICv1
	28068_MRS_predicted	Chen, 2023	37904959	Protein	646	MGB - Aging Biobank Cohort	Blood	18.3-96.3	EPICv1
	2816_MRS_predicted	Chen, 2023	37904959	Protein	343	MGB - Aging Biobank Cohort	Blood	18.3-96.3	EPICv1
	32417_MRS_predicted	Chen, 2023	37904959	Protein	458	MGB - Aging Biobank Cohort	Blood	18.3-96.3	EPICv1
	33561_MRS_predicted	Chen, 2023	37904959	Protein	1131	MGB - Aging Biobank Cohort	Blood	18.3-96.3	EPICv1
	338_MRS_predicted	Chen, 2023	37904959	Metabolite	1296	MGB - Aging Biobank Cohort	Blood	18.3-96.3	EPICv1
	4289_MRS_predicted	Chen, 2023	37904959	Protein	698	MGB - Aging Biobank Cohort	Blood	18.3-96.3	EPICv1
	535_MRS_predicted	Chen, 2023	37904959	Metabolite	142	MGB - Aging Biobank Cohort	Blood	18.3-96.3	EPICv1
	5409_MRS_predicted	Chen, 2023	37904959	Protein	380	MGB - Aging Biobank Cohort	Blood	18.3-96.3	EPICv1
	7427_MRS_predicted	Chen, 2023	37904959	Protein	599	MGB - Aging Biobank Cohort	Blood	18.3-96.3	EPICv1
	8121_MRS_predicted	Chen, 2023	37904959	Protein	1018	MGB - Aging Biobank Cohort	Blood	18.3-96.3	EPICv1
	989_MRS_predicted	Chen, 2023	37904959	Protein	657	MGB - Aging Biobank Cohort	Blood	18.3-96.3	EPICv1
Traditional Clocks	DNAmTL	Lu, 2019	3142238	Telomere Length	140	WHI+ JHS- Women’s Health Initiative & Jackson Heart Study	Blood	50.2, 66.5, 80.2 (WHI min, median, max) - 22.2, 56.6, 93.1 (JHS min, median, max)	450K and EPICv1	"DNA methylation estimator of Telomere Length (DNAmTL) is not only an epigenetic biomarker of replicative history of cells, but a useful marker of age-related pathologies that are associated with it"
	DunedinPACE	Belsky. 2022	35029144	Pace of Aging	173	Dunedin Study	Blood	26-45	450K and EPICv1	Trained on longitudinal data
	GrimAge1	Lu, 2019	30669119	Mortality	1030	FHS- Framingham heart study Offspring Cohort	Blood	~40(min) to ~90 (max)	450K	Composite biomarker (weighted linear combination) of SEVEN DNAm surrogates of plasma proteins, a DNAm-based estimator of smoking pack-years, age, and sex.
	GrimAge2	Lu, 2022	36516495	Mortality	1030	FHS- Framingham heart study Offspring Cohort	Blood	40 (min), 59 (25th), 66.1(mean), 73(75th), 92 (max)	450K	Composite biomarker (weighted linear combination) of NINE DNAm surrogates of plasma proteins, a DNAm-based estimator of smoking pack-years, age, and sex.
	Hannum	Hannum, 2013	23177740	Chronological Age	71	UCSD and WCH (GSE40279)	Blood	19-101	450K
	Horvath1	Horvath, 2013	24138928	Chronological Age	353	Multiple cohorts	51 healthy tissues and cell types	~3 (min) to 100 (max)	450K and 27K	Selected 353 CpG sites that together form an aging clock in terms of chromatin states and tissue variance.
	Horvath2	Horvath, 2018	30048243	Chronological Age	391	Multiple cohorts	Human fibroblasts, keratinocytes, buccal cells, endothelial cells, lymphoblastoid cells, skin, blood, and saliva	-0.3(min) to 94 (max)	450K and EPICv1	The skin & blood clock (based on 391 CpGs) shares 45 CpGs (out of 71 CpGs) with the blood-based clock from Hannum (2013) and 60 CpGs (out of 353 CpGs) with the pan tissue clock from Horvath (2013)
	PhenoAge	Levine, 2018	29676998	Mortality	513	InCHIANTI	Blood	21-100	450K and 27K	Trained mortality predictor (clinical PhenoAge) from NHANES to predict mortality from age and clinical biomarkers, then used InCHIANTI to train DNAm proxy of clinical PhenoAge
Principal Component-Based Clocks	PCHorvath1	Higgins-Chen, 2022	36277076	Chronological Age	78464	Multiple cohorts	Multiple	-0.5 - 105	450K	Trained to predict original Horvath1 clock
	PCHorvath2	Higgins-Chen, 2022	36277076	Chronological Age	78464	Multiple cohorts	Skin and Blood	-0.3 - 101	450K	Trained to predict original Horvath2 clock
	PCHannum	Higgins-Chen, 2022	36277076	Chronological Age	78464	UCSD and WCH (GSE40279)	Blood	19 - 101	450K	Trained to predict original Hannum clock
	PCPhenoAge	Higgins-Chen, 2022	36277076	Mortality via proxy	78464	HRS and InCHIANTI	Blood	21 - 101	450K	Trained to predict clinical PhenoAge (not DNAmPhenoAge)
	PCDNAmTL	Higgins-Chen, 2022	36277076	Mitotic divisions	78464	FHS- Framingham heart study	Blood	24 - 92	450K	Trained to predict original DNAmTL clock
	PCGrimAge	Higgins-Chen, 2022	36277076	Mortality	78464	FHS- Framingham heart study	Blood	24 - 92	450K	Trained to predict original GrimAge V1 clock
Used to estimate smoking effects	DNAmPACKYRS	Lu, 2019	6366976	Clinical Phenotype	172	FHS- Framingham heart study Offspring Cohort	Blood	~40(min) to ~90 (max)	450K

### Sheet: Other Clocks to add
RepliTali
stemTOC
CellDRIFT
